# Post Stroke Motor Recovery Genome Wide Association Study: *A Domain-Specific Approach*

**DOI:** 10.1101/2023.02.16.23286040

**Authors:** Chad M. Aldridge, Braun Robynne, Keith L. Keene, Fang-Chi Hsu, Michele M. Sale, Bradford B. Worrall

## Abstract

**Background:** In this genome wide association study (GWAS) we aimed to discover single nucleotide polymorphisms (SNPs) associated with motor recovery post-stroke.

**Methods:** We used the Vitamin Intervention for Stroke Prevention (VISP) dataset of 2,100 genotyped patients with non-disabling stroke. Of these, 488 patients had motor impairment at enrollment. Genotyped data underwent strict quality control and imputation. The GWAS utilized logistic regression models with generalized estimating equations (GEE) to leverage the repeated NIH Stroke Scale (NIHSS) motor score measurements spanning 6 time points over 24 months. The primary outcome was a decrease in the motor drift score of ≥ 1 vs. *<* 1 at each timepoint. Our model estimated the odds ratio of motor improvement for each SNP after adjusting for age, sex, race, days from stroke to visit, initial motor score, VISP treatment arm, and principal components.

**Results:** Although no associations reached genome-wide significance (p *<* 5 × 10^−8^), our analysis detected 115 suggestive associations (p *<* 5 × 10^−6^). Notably, we found multiple SNP clusters near genes with plausible neuronal repair biology mechanisms. The CLDN23 gene had the most convincing association which affects blood-brain barrier integrity, neurodevelopment, and immune cell transmigration.

**Conclusion:** We identified novel suggestive genetic associations with the first ever motor-specific post stroke recovery GWAS. The results seem to describe a distinct stroke recovery phenotype compared to prior genetic stroke outcome studies that use outcome measures, like the mRS. Replication and further mechanistic investigation are warranted. Additionally, this study demonstrated a proof-of-principle approach to optimize statistical efficiency with longitudinal datasets for genetic discovery.
