## Supplemental Table 1 for "Post Stroke Motor Recovery Genome Wide Association Study: *A Domain-Specific Approach*"

### Sheet: suggestive-snps-table
	Supplement Table 1: SNPs with suggestive associations with Post Stroke Motor Recovery
		SNP rsID	Marker ID	Effect Allele	allele2	Odds Ratio	Beta	Standard Error	Z-Score	robust_s_e	robust_z	P-value	clinical_significance	validation_status	function_class	Gene	Minor Allele Frequency
		4333603	chr8:8579904:T:G	G	T	0.362258	-1.0154	0.21958	-4.62427	0.234415	-4.33162	3.75924e-06				CLDN23	0.06455
		4515552	chr8:8590597:T:C	C	T	0.34223	-1.07227	0.229815	-4.66581	0.266695	-4.02059	3.07398e-06				CLDN23	0.05533
		62494894	chr8:8591482:C:T	T	C	0.383651	-0.958021	0.206421	-4.6411	0.228029	-4.20132	3.46562e-06				CLDN23	0.07172
		12550737	chr8:8593465:G:C	C	G	0.34223	-1.07227	0.229815	-4.66581	0.266695	-4.02059	3.07398e-06				CLDN23	0.05533
		12541484	chr8:8594211:G:A	A	G	0.34223	-1.07227	0.229815	-4.66581	0.266695	-4.02059	3.07398e-06				CLDN23	0.05533
		11250208	chr8:8594873:G:C	C	G	0.34223	-1.07227	0.229815	-4.66581	0.266695	-4.02059	3.07398e-06				CLDN23	0.05533
		12677476	chr8:8595015:A:G	G	A	0.34223	-1.07227	0.229815	-4.66581	0.266695	-4.02059	3.07398e-06				CLDN23	0.05533
		12675869	chr8:8598816:C:T	T	C	0.338426	-1.08345	0.225891	-4.79633	0.262615	-4.12563	1.61596e-06				CLDN23	0.05738
		62494916	chr8:8601747:G:T	T	G	0.338426	-1.08345	0.225891	-4.79633	0.262615	-4.12563	1.61596e-06				CLDN23	0.05738
		11250209	chr8:8604061:G:T	T	G	0.376686	-0.976344	0.208782	-4.67637	0.232824	-4.19349	2.91992e-06				CLDN23	0.06762
		62494917	chr8:8604981:C:G	G	C	0.375912	-0.978402	0.199557	-4.90288	0.217376	-4.50097	9.44419e-07				CLDN23	0.07787
		62494918	chr8:8605105:C:G	G	C	0.404917	-0.904073	0.195443	-4.62577	0.217022	-4.16581	3.73215e-06				CLDN23	0.07992
		4427178	chr8:8605471:A:G	G	A	0.372482	-0.987566	0.200157	-4.93397	0.219178	-4.50577	8.05748e-07				CLDN23	0.07684
		4404922	chr8:8605476:T:G	G	T	0.372482	-0.987566	0.200157	-4.93397	0.219178	-4.50577	8.05748e-07				CLDN23	0.07684
		62494919	chr8:8605580:C:T	T	C	0.39326	-0.933285	0.194069	-4.80903	0.21043	-4.43513	1.51662e-06				CLDN23	0.08402
		1533894	chr8:8605905:A:G	G	A	0.383131	-0.959378	0.195302	-4.91228	0.212207	-4.52096	9.00226e-07				CLDN23	0.08299
		1533893	chr8:8606020:T:C	C	T	0.384524	-0.955749	0.199071	-4.80104	0.2177	-4.39022	1.57843e-06				CLDN23	0.07787
		1533891	chr8:8606522:A:G	G	A	0.375912	-0.978402	0.199557	-4.90288	0.217376	-4.50097	9.44419e-07				CLDN23	0.07787
		3081466	chr8:8606903:G:A	A	G	0.385914	-0.952139	0.202647	-4.6985	0.221302	-4.30245	2.62077e-06				CLDN23	0.07787
		7819718	chr8:8607011:A:C	C	A	0.375912	-0.978402	0.199557	-4.90288	0.217376	-4.50097	9.44419e-07				CLDN23	0.07787
		7813381	chr8:8607405:C:T	T	C	0.375912	-0.978402	0.199557	-4.90288	0.217376	-4.50097	9.44419e-07				CLDN23	0.07787
		4840997	chr8:8607524:G:A	A	G	0.385914	-0.952139	0.202647	-4.6985	0.221302	-4.30245	2.62077e-06				CLDN23	0.07787
		4840998	chr8:8607741:G:A	A	G	0.386274	-0.951208	0.194826	-4.88235	0.210752	-4.5134	1.04828e-06				CLDN23	0.08402
		4840999	chr8:8607754:C:A	A	C	0.374062	-0.983335	0.208168	-4.72376	0.229865	-4.27788	2.31519e-06				CLDN23	0.07172
		73190579	chr8:8608103:T:G	G	T	0.375912	-0.978402	0.199557	-4.90288	0.217376	-4.50097	9.44419e-07				CLDN23	0.07787
		1522836	chr8:8609614:A:G	G	A	0.384877	-0.954833	0.20693	-4.61427	0.227268	-4.20135	3.9447e-06				CLDN23	0.07275
		17154369	chr8:8610166:G:A	A	G	0.340911	-1.07613	0.214049	-5.02751	0.241466	-4.45667	4.96893e-07				CLDN23	0.0666
		62494921	chr8:8610866:T:A	A	T	0.374062	-0.983335	0.208168	-4.72376	0.229865	-4.27788	2.31519e-06				CLDN23	0.07172
		17154379	chr8:8611701:C:T	T	C	0.385914	-0.952139	0.202647	-4.6985	0.221302	-4.30245	2.62077e-06				CLDN23	0.07787
		11250210	chr8:8612357:C:T	T	C	0.340911	-1.07613	0.214049	-5.02751	0.241466	-4.45667	4.96893e-07				CLDN23	0.0666
		11250211	chr8:8612517:G:A	A	G	0.374062	-0.983335	0.208168	-4.72376	0.229865	-4.27788	2.31519e-06				CLDN23	0.07172
		12681766	chr8:8612782:A:C	C	A	0.340911	-1.07613	0.214049	-5.02751	0.241466	-4.45667	4.96893e-07				CLDN23	0.0666
		35898686	chr8:8614601:G:A	A	G	0.340911	-1.07613	0.214049	-5.02751	0.241466	-4.45667	4.96893e-07				CLDN23	0.0666
		12541658	chr8:8616853:C:G	G	C	0.352221	-1.0435	0.204299	-5.1077	0.227564	-4.58551	3.26105e-07				CLDN23	0.07377
		12681936	chr8:8619774:C:T	T	C	0.32013	-1.13903	0.210419	-5.41315	0.239782	-4.75028	6.19265e-08				CLDN23	0.06865
		12680789	chr8:8620175:G:A	A	G	0.32013	-1.13903	0.210419	-5.41315	0.239782	-4.75028	6.19265e-08				CLDN23	0.06865
		2898082	chr8:8620807:C:G	G	C	0.352221	-1.0435	0.204299	-5.1077	0.227564	-4.58551	3.26105e-07				CLDN23	0.07377
		7464820	chr8:8621223:G:A	A	G	0.363029	-1.01327	0.205191	-4.93819	0.227591	-4.45217	7.88505e-07				CLDN23	0.07275
		2177253	chr8:8622407:G:C	C	G	0.363029	-1.01327	0.205191	-4.93819	0.227591	-4.45217	7.88505e-07				CLDN23	0.07275
		12544432	chr8:8623293:T:G	G	T	0.375715	-0.978925	0.203887	-4.80131	0.225327	-4.34447	1.57627e-06				CLDN23	0.07377
		12544455	chr8:8623378:T:A	A	T	0.375715	-0.978925	0.203887	-4.80131	0.225327	-4.34447	1.57627e-06				CLDN23	0.07377
		12542797	chr8:8623379:C:A	A	C	0.375715	-0.978925	0.203887	-4.80131	0.225327	-4.34447	1.57627e-06				CLDN23	0.07377
		12542803	chr8:8623432:C:A	A	C	0.375715	-0.978925	0.203887	-4.80131	0.225327	-4.34447	1.57627e-06				CLDN23	0.07377
		62492871	chr8:8623987:C:T	T	C	0.376799	-0.976044	0.201633	-4.84071	0.222977	-4.37732	1.29378e-06				CLDN23	0.07582
		2030566	chr8:8626431:G:T	T	G	0.329098	-1.1114	0.211492	-5.25505	0.239679	-4.63705	1.47982e-07				CLDN23	0.06762
		11250213	chr8:8627939:G:T	T	G	0.317239	-1.1481	0.213194	-5.38523	0.242928	-4.72608	7.23507e-08				CLDN23	0.0666
		58059590	chr8:8629760:T:A	A	T	0.324989	-1.12396	0.21293	-5.27856	0.24331	-4.61946	1.302e-07				CLDN23	0.0666
		60510961	chr8:8629777:G:C	C	G	0.326706	-1.11869	0.210363	-5.31792	0.240102	-4.65925	1.04961e-07				CLDN23	0.06865
		10503379	chr8:8630354:C:T	T	C	0.339478	-1.08035	0.210442	-5.1337	0.238744	-4.52512	2.84094e-07				CLDN23	0.06762
		11250214	chr8:8630573:T:A	A	T	0.339478	-1.08035	0.210442	-5.1337	0.238744	-4.52512	2.84094e-07				CLDN23	0.06762
		113653766	chr8:8631129:G:A	A	G	0.384419	-0.956022	0.202912	-4.71151	0.224349	-4.26131	2.45884e-06				CLDN23	0.07377
		7813359	chr8:8631538:C:T	T	C	0.386229	-0.951324	0.20308	-4.68447	0.224755	-4.23272	2.80687e-06				CLDN23	0.07377
		7834620	chr8:8631737:G:T	T	G	0.339478	-1.08035	0.210442	-5.1337	0.238744	-4.52512	2.84094e-07				CLDN23	0.06762
		186257868	chr8:8631738:T:C	C	T	0.339478	-1.08035	0.210442	-5.1337	0.238744	-4.52512	2.84094e-07				CLDN23	0.06762
		7825087	chr8:8631931:T:A	A	T	0.386229	-0.951324	0.20308	-4.68447	0.224755	-4.23272	2.80687e-06				CLDN23	0.07377
		17154440	chr8:8632052:G:A	A	G	0.339478	-1.08035	0.210442	-5.1337	0.238744	-4.52512	2.84094e-07				CLDN23	0.06762
		12543456	chr8:8632263:G:A	A	G	0.360422	-1.02048	0.205838	-4.9577	0.229463	-4.44725	7.13323e-07				CLDN23	0.07172
		4841002	chr8:8633755:G:C	C	G	0.327166	-1.11729	0.212118	-5.26729	0.241931	-4.61821	1.38452e-07				CLDN23	0.0666
		12679599	chr8:8634091:A:G	G	A	0.327166	-1.11729	0.212118	-5.26729	0.241931	-4.61821	1.38452e-07				CLDN23	0.0666
		12677677	chr8:8634490:G:A	A	G	0.327166	-1.11729	0.212118	-5.26729	0.241931	-4.61821	1.38452e-07				CLDN23	0.0666
		73190600	chr8:8634930:T:C	C	T	0.327166	-1.11729	0.212118	-5.26729	0.241931	-4.61821	1.38452e-07				CLDN23	0.0666
		75625067	chr8:8634962:C:A	A	C	0.327166	-1.11729	0.212118	-5.26729	0.241931	-4.61821	1.38452e-07				CLDN23	0.0666
		113782194	chr8:8634991:T:C	C	T	0.327166	-1.11729	0.212118	-5.26729	0.241931	-4.61821	1.38452e-07				CLDN23	0.0666
		7824587	chr8:8635090:T:C	C	T	0.327166	-1.11729	0.212118	-5.26729	0.241931	-4.61821	1.38452e-07				CLDN23	0.0666
		7820321	chr8:8635100:A:C	C	A	0.327166	-1.11729	0.212118	-5.26729	0.241931	-4.61821	1.38452e-07				CLDN23	0.0666
		7834575	chr8:8635235:G:C	C	G	0.342372	-1.07186	0.217581	-4.92624	0.247594	-4.3291	8.38262e-07				CLDN23	0.0625
		7824908	chr8:8635326:T:G	G	T	0.386229	-0.951324	0.20308	-4.68447	0.224755	-4.23272	2.80687e-06				CLDN23	0.07377
		1533888	chr8:8635478:T:C	C	T	0.343974	-1.06719	0.209534	-5.09316	0.236018	-4.52164	3.52151e-07				CLDN23	0.06865
		1533889	chr8:8635522:T:C	C	T	0.339882	-1.07916	0.210446	-5.12794	0.238888	-4.51742	2.9293e-07				CLDN23	0.06762
		1533890	chr8:8635580:G:T	T	G	0.327166	-1.11729	0.212118	-5.26729	0.241931	-4.61821	1.38452e-07				CLDN23	0.0666
		12549726	chr8:8636273:T:C	C	T	0.33859	-1.08297	0.210199	-5.15211	0.238413	-4.54239	2.57571e-07				CLDN23	0.06762
		12546276	chr8:8636498:G:A	A	G	0.327166	-1.11729	0.212118	-5.26729	0.241931	-4.61821	1.38452e-07				CLDN23	0.0666
		12546296	chr8:8636545:G:A	A	G	0.327166	-1.11729	0.212118	-5.26729	0.241931	-4.61821	1.38452e-07				CLDN23	0.0666
		60906424	chr8:8636935:G:A	A	G	0.327166	-1.11729	0.212118	-5.26729	0.241931	-4.61821	1.38452e-07				CLDN23	0.0666
		17154478	chr8:8636945:G:C	C	G	0.327166	-1.11729	0.212118	-5.26729	0.241931	-4.61821	1.38452e-07				CLDN23	0.0666
		61052104	chr8:8637341:T:C	C	T	0.339882	-1.07916	0.210446	-5.12794	0.238888	-4.51742	2.9293e-07				CLDN23	0.06762
		62492878	chr8:8637574:C:G	G	C	0.33493	-1.09383	0.208263	-5.25217	0.232786	-4.69889	1.50321e-07				CLDN23	0.0707
		78288818	chr8:8637705:C:T	T	C	0.33493	-1.09383	0.208263	-5.25217	0.232786	-4.69889	1.50321e-07				CLDN23	0.0707
		78228275	chr8:8637708:C:G	G	C	0.33493	-1.09383	0.208263	-5.25217	0.232786	-4.69889	1.50321e-07				CLDN23	0.0707
		80087720	chr8:8637713:T:A	A	T	0.33493	-1.09383	0.208263	-5.25217	0.232786	-4.69889	1.50321e-07				CLDN23	0.0707
		73192404	chr8:8637752:T:C	C	T	0.33493	-1.09383	0.208263	-5.25217	0.232786	-4.69889	1.50321e-07				CLDN23	0.0707
		12679906	chr8:8638867:T:A	A	T	0.357909	-1.02748	0.207502	-4.95163	0.229818	-4.47081	7.35945e-07				CLDN23	0.0707
		12676983	chr8:8638940:G:T	T	G	0.358595	-1.02556	0.208378	-4.92163	0.232419	-4.41255	8.58254e-07				CLDN23	0.06967
		873323	chr8:8640551:T:C	C	T	0.357909	-1.02748	0.207502	-4.95163	0.229818	-4.47081	7.35945e-07				CLDN23	0.0707
		2409020	chr8:8641141:G:A	A	G	0.358595	-1.02556	0.208378	-4.92163	0.232419	-4.41255	8.58254e-07				CLDN23	0.06967
		940027	chr8:8641153:A:G	G	A	0.370216	-0.993668	0.20667	-4.808	0.229365	-4.33226	1.5245e-06				CLDN23	0.0707
		870167	chr8:8641293:A:G	G	A	0.376067	-0.977987	0.202272	-4.83502	0.223422	-4.37731	1.33133e-06				CLDN23	0.0748
		12004691	chr9:8561610:G:T	T	G	2.06728	0.726235	0.152177	4.77231	0.154946	4.68701	1.82126e-06		by-frequency;by-alfa;by-cluster	intron_variant	PTPRD	0.1762
		10977221	chr9:8584956:T:C	C	T	2.36057	0.858901	0.187311	4.58542	0.181642	4.72854	4.53067e-06		by-frequency;by-alfa;by-cluster	intron_variant	PTPRD	0.1148
		10977222	chr9:8584958:C:T	T	C	2.36057	0.858901	0.187311	4.58542	0.181642	4.72854	4.53067e-06		by-frequency;by-alfa;by-cluster	intron_variant	PTPRD	0.1148
		73156962	chr12:130605880:G:A	A	G	0.497817	-0.697523	0.151769	-4.59594	0.153473	-4.54492	4.30805e-06		by-frequency;by-alfa;by-cluster	intron_variant	RIMBP2	0.1598
		11061027	chr12:130606483:C:T	T	C	0.497817	-0.697523	0.151769	-4.59594	0.153473	-4.54492	4.30805e-06		by-frequency;by-alfa;by-cluster	intron_variant	RIMBP2	0.1598
		73156964	chr12:130606544:A:C	C	A	0.497817	-0.697523	0.151769	-4.59594	0.153473	-4.54492	4.30805e-06		by-frequency;by-alfa;by-cluster	intron_variant	RIMBP2	0.1598
		61934649	chr12:130607163:C:A	A	C	0.497817	-0.697523	0.151769	-4.59594	0.153473	-4.54492	4.30805e-06		by-frequency;by-alfa;by-cluster	intron_variant	RIMBP2	0.1598
		2967308	chr16:82279820:T:A	A	T	0.365456	-1.00661	0.210895	-4.77304	0.218306	-4.61101	1.81465e-06		by-frequency;by-alfa;by-cluster		RN7SKP190	0.07377
		140940589	chr18:70220462:G:T	T	G	0.33075	-1.10639	0.24166	-4.5783	0.231757	-4.77393	4.68766e-06		by-frequency;by-alfa;by-cluster		RTTN	0.05225
		75336698	chr18:70220593:A:G	G	A	0.33075	-1.10639	0.24166	-4.5783	0.231757	-4.77393	4.68766e-06		by-frequency;by-alfa;by-cluster		RTTN	0.05225
		79762180	chr18:70224748:A:C	C	A	0.348512	-1.05408	0.205403	-5.13179	0.229443	-4.59409	2.87e-07		by-frequency;by-alfa;by-cluster		RTTN	0.06352
		59952360	chr18:70229459:G:A	A	G	0.373577	-0.984632	0.206508	-4.76801	0.226609	-4.34507	1.86054e-06		by-frequency;by-alfa;by-cluster		RTTN	0.06148
		12458838	chr18:70242769:A:G	G	A	0.318239	-1.14495	0.22916	-4.99629	0.227178	-5.03989	5.84423e-07		by-frequency;by-alfa;by-cluster		RTTN	0.05533
	rsIDs and base positions of single nucleotide polymorphisms (SNP)s are from build GRCh38.
