## Supplemental Table 2 for "Post Stroke Motor Recovery Genome Wide Association Study: *A Domain-Specific Approach*"

rsid	interaction	marker_id	estimate	std_err	pvalue	qvalue
rs4143252	1:g.snp	chr1:69451873:A:G	0.23551226977379924	0.22730738108650644	0.30015735515497605	0.980315239128922
rs4143252	2:g.snp	chr1:69451873:A:G	0.2813949833848648	0.2154404117018537	0.1915055141543473	0.980315239128922
rs1926268	1:g.snp	chr1:69454650:A:G	0.3119241174066154	0.23912461376735528	0.19208302551075088	0.980315239128922
rs1926268	2:g.snp	chr1:69454650:A:G	0.30728794052228237	0.22807243580330336	0.17787523666954144	0.980315239128922
rs6424491	1:g.snp	chr1:69458882:A:T	0.2657705043345704	0.23952410513776384	0.2671812275002541	0.980315239128922
rs6424491	2:g.snp	chr1:69458882:A:T	0.18062467167862994	0.22810726394334374	0.42845342395768515	0.980315239128922
rs73156962	1:g.snp	chr12:130605880:G:A	-0.5739446322992099	0.3069907623268096	0.061541783180509506	0.980315239128922
rs73156962	2:g.snp	chr12:130605880:G:A	-0.28087418538074393	0.27761587254744485	0.31166393091162387	0.980315239128922
rs73156963	1:g.snp	chr12:130606194:A:G	-0.4764959002354332	0.3095724236359704	0.12375388059565057	0.980315239128922
rs73156963	2:g.snp	chr12:130606194:A:G	-0.1887272959496702	0.2801389637426693	0.5005073369995969	0.980315239128922
rs11061027	1:g.snp	chr12:130606483:C:T	-0.5739446322992099	0.3069907623268096	0.061541783180509506	0.980315239128922
rs11061027	2:g.snp	chr12:130606483:C:T	-0.28087418538074393	0.27761587254744485	0.31166393091162387	0.980315239128922
rs73156964	1:g.snp	chr12:130606544:A:C	-0.5739446322992099	0.3069907623268096	0.061541783180509506	0.980315239128922
rs73156964	2:g.snp	chr12:130606544:A:C	-0.28087418538074393	0.27761587254744485	0.31166393091162387	0.980315239128922
rs61934649	1:g.snp	chr12:130607163:C:A	-0.5739446322992099	0.3069907623268096	0.061541783180509506	0.980315239128922
rs61934649	2:g.snp	chr12:130607163:C:A	-0.28087418538074393	0.27761587254744485	0.31166393091162387	0.980315239128922
rs142382101	1:g.snp	chr12:130607399:CG:C	-0.5739446322992099	0.3069907623268096	0.061541783180509506	0.980315239128922
rs142382101	2:g.snp	chr12:130607399:CG:C	-0.28087418538074393	0.27761587254744485	0.31166393091162387	0.980315239128922
rs28647336	1:g.snp	chr14:74363780:A:C	0.7917829266741236	0.308691785354807	0.01031868859734965	0.39554972956506995
rs28647336	2:g.snp	chr14:74363780:A:C	0.9329758917591988	0.3225176182222969	0.0038183593281465927	0.18855258662339772
rs2967308	1:g.snp	chr16:82279820:T:A	-1.3311419865613574	0.40085252618592965	8.97671207802784e-4	0.06882145926488012
rs2967308	2:g.snp	chr16:82279820:T:A	-1.2587251176211947	0.3588594923617765	4.522178081150961e-4	0.05200504793323605
rs140940589	1:g.snp	chr18:70220462:G:T	-0.606178825718362	0.505948496633423	0.2308766025314494	0.980315239128922
rs140940589	2:g.snp	chr18:70220462:G:T	-0.6154097411238806	0.45275409394162025	0.1740647661852355	0.980315239128922
rs75336698	1:g.snp	chr18:70220593:A:G	-0.606178825718362	0.505948496633423	0.2308766025314494	0.980315239128922
rs75336698	2:g.snp	chr18:70220593:A:G	-0.6154097411238806	0.45275409394162025	0.1740647661852355	0.980315239128922
rs79762180	1:g.snp	chr18:70224748:A:C	-0.3662261217766416	0.4388061432247719	0.4039448686920987	0.980315239128922
rs79762180	2:g.snp	chr18:70224748:A:C	-0.740668727928721	0.3914032871922769	0.058445479872758534	0.980315239128922
rs59952360	1:g.snp	chr18:70229459:G:A	-0.33782991571190224	0.4389342622006988	0.44150191244582887	0.980315239128922
rs59952360	2:g.snp	chr18:70229459:G:A	-0.6869959005881869	0.39107071634782503	0.07896809708049672	0.980315239128922
rs12458838	1:g.snp	chr18:70242769:A:G	-0.3791981547084624	0.4780714570268969	0.4276712079118403	0.980315239128922
rs12458838	2:g.snp	chr18:70242769:A:G	-0.8876370891404275	0.42515130301451404	0.036814563850988656	0.980315239128922
rs113693489	1:g.snp	chr6:154939905:C:T	-0.8090056267173934	0.4390528969529831	0.06538518470340653	0.980315239128922
rs113693489	2:g.snp	chr6:154939905:C:T	-1.4474803459034469	0.391150535292258	2.151148401790003e-4	0.04947641324117007
rs12543044	1:g.snp	chr8:5783999:T:A	-0.46115109693699563	0.26198860199698853	0.07837470441015801	0.980315239128922
rs12543044	2:g.snp	chr8:5783999:T:A	-0.6861548325615945	0.2390414310604264	0.004098969274421689	0.18855258662339772
rs4333603	1:g.snp	chr8:8579904:T:G	0.17017419072575346	0.4750441608638847	0.720172582864774	0.980315239128922
rs4333603	2:g.snp	chr8:8579904:T:G	-0.49043721854739974	0.4267129567216811	0.25041682566303103	0.980315239128922
rs4515552	1:g.snp	chr8:8590597:T:C	0.1779499633942807	0.5277166633235858	0.7359605600950394	0.980315239128922
rs4515552	2:g.snp	chr8:8590597:T:C	-0.15255359399915625	0.472174020406422	0.7466288640413286	0.980315239128922
rs62494894	1:g.snp	chr8:8591482:C:T	0.04192608615722193	0.4503797772914787	0.9258316513370625	0.980315239128922
rs62494894	2:g.snp	chr8:8591482:C:T	-0.2341214787343513	0.4010480041220219	0.5593722368220697	0.980315239128922
rs12550737	1:g.snp	chr8:8593465:G:C	0.1779499633942807	0.5277166633235858	0.7359605600950394	0.980315239128922
rs12550737	2:g.snp	chr8:8593465:G:C	-0.15255359399915625	0.472174020406422	0.7466288640413286	0.980315239128922
rs12541484	1:g.snp	chr8:8594211:G:A	0.1779499633942807	0.5277166633235858	0.7359605600950394	0.980315239128922
rs12541484	2:g.snp	chr8:8594211:G:A	-0.15255359399915625	0.472174020406422	0.7466288640413286	0.980315239128922
rs11250208	1:g.snp	chr8:8594873:G:C	0.1779499633942807	0.5277166633235858	0.7359605600950394	0.980315239128922
rs11250208	2:g.snp	chr8:8594873:G:C	-0.15255359399915625	0.472174020406422	0.7466288640413286	0.980315239128922
rs12677476	1:g.snp	chr8:8595015:A:G	0.1779499633942807	0.5277166633235858	0.7359605600950394	0.980315239128922
rs12677476	2:g.snp	chr8:8595015:A:G	-0.15255359399915625	0.472174020406422	0.7466288640413286	0.980315239128922
rs12675869	1:g.snp	chr8:8598816:C:T	0.300525976145245	0.5292226757323416	0.5701279976326171	0.980315239128922
rs12675869	2:g.snp	chr8:8598816:C:T	-0.08677154426016553	0.47431488034774105	0.8548444683090873	0.980315239128922
rs62494916	1:g.snp	chr8:8601747:G:T	0.300525976145245	0.5292226757323416	0.5701279976326171	0.980315239128922
rs62494916	2:g.snp	chr8:8601747:G:T	-0.08677154426016553	0.47431488034774105	0.8548444683090873	0.980315239128922
rs11250209	1:g.snp	chr8:8604061:G:T	0.30637454357425975	0.47987057291684054	0.5231791967680932	0.980315239128922
rs11250209	2:g.snp	chr8:8604061:G:T	-0.03893501840932734	0.4305071047550306	0.9279376529942577	0.980315239128922
rs62494917	1:g.snp	chr8:8604981:C:G	0.0738139872890855	0.4433433932926566	0.8677682536290913	0.980315239128922
rs62494917	2:g.snp	chr8:8604981:C:G	-0.05741281727922409	0.3975402564445958	0.8851687184953648	0.980315239128922
rs62494918	1:g.snp	chr8:8605105:C:G	-0.08414443871573818	0.4164342747542204	0.8398703266451264	0.980315239128922
rs62494918	2:g.snp	chr8:8605105:C:G	-0.224901324544867	0.3749260558656981	0.5486027765251162	0.980315239128922
rs4427178	1:g.snp	chr8:8605471:A:G	0.20676028974133986	0.454387887234834	0.6490873880269066	0.980315239128922
rs4427178	2:g.snp	chr8:8605471:A:G	0.008601534784055342	0.40795608143321244	0.9831782791066265	0.987471634037223
rs4404922	1:g.snp	chr8:8605476:T:G	0.20676028974133986	0.454387887234834	0.6490873880269066	0.980315239128922
rs4404922	2:g.snp	chr8:8605476:T:G	0.008601534784055342	0.40795608143321244	0.9831782791066265	0.987471634037223
rs62494919	1:g.snp	chr8:8605580:C:T	0.12756023885089984	0.42639944147140485	0.7648205051879808	0.980315239128922
rs62494919	2:g.snp	chr8:8605580:C:T	-0.10574152077506938	0.38183991094785635	0.7818366833870509	0.980315239128922
rs1533894	1:g.snp	chr8:8605905:A:G	0.11356542869898512	0.4289605670850872	0.7912054359693839	0.980315239128922
rs1533894	2:g.snp	chr8:8605905:A:G	-0.11145942508726625	0.3837614742235195	0.7714801594996107	0.980315239128922
rs1533893	1:g.snp	chr8:8606020:T:C	0.11648094243910734	0.44132548604487815	0.7918305288243398	0.980315239128922
rs1533893	2:g.snp	chr8:8606020:T:C	-0.0862194377173795	0.3957635930303871	0.8275413807008958	0.980315239128922
rs1533891	1:g.snp	chr8:8606522:A:G	0.0738139872890855	0.4433433932926566	0.8677682536290913	0.980315239128922
rs1533891	2:g.snp	chr8:8606522:A:G	-0.05741281727922409	0.3975402564445958	0.8851687184953648	0.980315239128922
rs3081466	1:g.snp	chr8:8606903:G:A	0.16650269823529218	0.4436313864300667	0.7074242264127544	0.980315239128922
rs3081466	2:g.snp	chr8:8606903:G:A	-0.06909489591397433	0.3966744798891399	0.8617197731887267	0.980315239128922
rs7819718	1:g.snp	chr8:8607011:A:C	0.0738139872890855	0.4433433932926566	0.8677682536290913	0.980315239128922
rs7819718	2:g.snp	chr8:8607011:A:C	-0.05741281727922409	0.3975402564445958	0.8851687184953648	0.980315239128922
rs7813381	1:g.snp	chr8:8607405:C:T	0.0738139872890855	0.4433433932926566	0.8677682536290913	0.980315239128922
rs7813381	2:g.snp	chr8:8607405:C:T	-0.05741281727922409	0.3975402564445958	0.8851687184953648	0.980315239128922
rs4840997	1:g.snp	chr8:8607524:G:A	0.16650269823529218	0.4436313864300667	0.7074242264127544	0.980315239128922
rs4840997	2:g.snp	chr8:8607524:G:A	-0.06909489591397433	0.3966744798891399	0.8617197731887267	0.980315239128922
rs4840998	1:g.snp	chr8:8607741:G:A	-0.005466458770453375	0.4203708775115163	0.9896246853285863	0.9896246853285863
rs4840998	2:g.snp	chr8:8607741:G:A	-0.16554374531149607	0.3757623549492405	0.6595356471994107	0.980315239128922
rs4840999	1:g.snp	chr8:8607754:C:A	0.27209196883047815	0.47255716836517175	0.5647595985402265	0.980315239128922
rs4840999	2:g.snp	chr8:8607754:C:A	0.06264602966871013	0.424008138031777	0.8825422531822797	0.980315239128922
rs73190579	1:g.snp	chr8:8608103:T:G	0.0738139872890855	0.4433433932926566	0.8677682536290913	0.980315239128922
rs73190579	2:g.snp	chr8:8608103:T:G	-0.05741281727922409	0.3975402564445958	0.8851687184953648	0.980315239128922
rs1522836	1:g.snp	chr8:8609614:A:G	0.35562668954211984	0.4717574315759424	0.4509490353423451	0.980315239128922
rs1522836	2:g.snp	chr8:8609614:A:G	0.1372827504044749	0.4234771481805821	0.7458018906576735	0.980315239128922
rs17154369	1:g.snp	chr8:8610166:G:A	0.17697350742388496	0.4921271821465207	0.7191393340204868	0.980315239128922
rs17154369	2:g.snp	chr8:8610166:G:A	-0.044290201926789674	0.4410901144295117	0.9200182127422578	0.980315239128922
rs62494921	1:g.snp	chr8:8610866:T:A	0.27209196883047815	0.47255716836517175	0.5647595985402265	0.980315239128922
rs62494921	2:g.snp	chr8:8610866:T:A	0.06264602966871013	0.424008138031777	0.8825422531822797	0.980315239128922
rs17154379	1:g.snp	chr8:8611701:C:T	0.16650269823529218	0.4436313864300667	0.7074242264127544	0.980315239128922
rs17154379	2:g.snp	chr8:8611701:C:T	-0.06909489591397433	0.3966744798891399	0.8617197731887267	0.980315239128922
rs11250210	1:g.snp	chr8:8612357:C:T	0.17697350742388496	0.4921271821465207	0.7191393340204868	0.980315239128922
rs11250210	2:g.snp	chr8:8612357:C:T	-0.044290201926789674	0.4410901144295117	0.9200182127422578	0.980315239128922
rs11250211	1:g.snp	chr8:8612517:G:A	0.27209196883047815	0.47255716836517175	0.5647595985402265	0.980315239128922
rs11250211	2:g.snp	chr8:8612517:G:A	0.06264602966871013	0.424008138031777	0.8825422531822797	0.980315239128922
rs12681766	1:g.snp	chr8:8612782:A:C	0.17697350742388496	0.4921271821465207	0.7191393340204868	0.980315239128922
rs12681766	2:g.snp	chr8:8612782:A:C	-0.044290201926789674	0.4410901144295117	0.9200182127422578	0.980315239128922
rs35898686	1:g.snp	chr8:8614601:G:A	0.17697350742388496	0.4921271821465207	0.7191393340204868	0.980315239128922
rs35898686	2:g.snp	chr8:8614601:G:A	-0.044290201926789674	0.4410901144295117	0.9200182127422578	0.980315239128922
rs12541658	1:g.snp	chr8:8616853:C:G	0.08679910927983903	0.4601866658261405	0.8503928700525235	0.980315239128922
rs12541658	2:g.snp	chr8:8616853:C:G	-0.11650273689849078	0.4137680866178088	0.7782768479484647	0.980315239128922
rs12681936	1:g.snp	chr8:8619774:C:T	-0.016695492901388054	0.477422371516157	0.9721036083692884	0.987471634037223
rs12681936	2:g.snp	chr8:8619774:C:T	-0.23060963143708202	0.4285489397029566	0.5904960162955226	0.980315239128922
rs12680789	1:g.snp	chr8:8620175:G:A	-0.016695492901388054	0.477422371516157	0.9721036083692884	0.987471634037223
rs12680789	2:g.snp	chr8:8620175:G:A	-0.23060963143708202	0.4285489397029566	0.5904960162955226	0.980315239128922
rs2898082	1:g.snp	chr8:8620807:C:G	0.08679910927983903	0.4601866658261405	0.8503928700525235	0.980315239128922
rs2898082	2:g.snp	chr8:8620807:C:G	-0.11650273689849078	0.4137680866178088	0.7782768479484647	0.980315239128922
rs7464820	1:g.snp	chr8:8621223:G:A	0.09903218547641801	0.4606092646886277	0.8297652982546071	0.980315239128922
rs7464820	2:g.snp	chr8:8621223:G:A	-0.0867209630992094	0.41393583235896714	0.8340552836535714	0.980315239128922
rs2177253	1:g.snp	chr8:8622407:G:C	0.09903218547641801	0.4606092646886277	0.8297652982546071	0.980315239128922
rs2177253	2:g.snp	chr8:8622407:G:C	-0.0867209630992094	0.41393583235896714	0.8340552836535714	0.980315239128922
rs12544432	1:g.snp	chr8:8623293:T:G	0.010659867037392967	0.445983899081145	0.9809308507235892	0.987471634037223
rs12544432	2:g.snp	chr8:8623293:T:G	-0.18086527207133374	0.40046724448957705	0.651531505129584	0.980315239128922
rs12544455	1:g.snp	chr8:8623378:T:A	0.010659867037392967	0.445983899081145	0.9809308507235892	0.987471634037223
rs12544455	2:g.snp	chr8:8623378:T:A	-0.18086527207133374	0.40046724448957705	0.651531505129584	0.980315239128922
rs12542797	1:g.snp	chr8:8623379:C:A	0.010659867037392967	0.445983899081145	0.9809308507235892	0.987471634037223
rs12542797	2:g.snp	chr8:8623379:C:A	-0.18086527207133374	0.40046724448957705	0.651531505129584	0.980315239128922
rs12542803	1:g.snp	chr8:8623432:C:A	0.010659867037392967	0.445983899081145	0.9809308507235892	0.987471634037223
rs12542803	2:g.snp	chr8:8623432:C:A	-0.18086527207133374	0.40046724448957705	0.651531505129584	0.980315239128922
rs62492871	1:g.snp	chr8:8623987:C:T	-0.08894900597950484	0.43246004289812784	0.8370397544029535	0.980315239128922
rs62492871	2:g.snp	chr8:8623987:C:T	-0.30597465093396803	0.388066332966435	0.43042788273407817	0.980315239128922
rs2030566	1:g.snp	chr8:8626431:G:T	-0.06374040719587937	0.4730319804721443	0.892810629488526	0.980315239128922
rs2030566	2:g.snp	chr8:8626431:G:T	-0.2484628442257426	0.4240231939681834	0.5578988872798416	0.980315239128922
rs11250213	1:g.snp	chr8:8627939:G:T	0.04704047400113387	0.4926604501928949	0.9239315533449967	0.980315239128922
rs11250213	2:g.snp	chr8:8627939:G:T	-0.12703366631773383	0.4426199653767626	0.7741093166759436	0.980315239128922
rs58059590	1:g.snp	chr8:8629760:T:A	-0.08410808303111894	0.47491263185323923	0.8594280954976046	0.980315239128922
rs58059590	2:g.snp	chr8:8629760:T:A	-0.2985189704847797	0.42522862474468004	0.48266673290622203	0.980315239128922
rs60510961	1:g.snp	chr8:8629777:G:C	-0.1930629949314211	0.4576824747362984	0.6731510259803617	0.980315239128922
rs60510961	2:g.snp	chr8:8629777:G:C	-0.43388610361617674	0.40932057354674245	0.28913760207862993	0.980315239128922
rs10503379	1:g.snp	chr8:8630354:C:T	-0.19717801182367056	0.4555844186561781	0.6651583582935057	0.980315239128922
rs10503379	2:g.snp	chr8:8630354:C:T	-0.4152812721320833	0.4066929695106541	0.30719881500508983	0.980315239128922
rs11250214	1:g.snp	chr8:8630573:T:A	-0.19717801182367056	0.4555844186561781	0.6651583582935057	0.980315239128922
rs11250214	2:g.snp	chr8:8630573:T:A	-0.4152812721320833	0.4066929695106541	0.30719881500508983	0.980315239128922
rs113653766	1:g.snp	chr8:8631129:G:A	-0.06633139691510692	0.4381043935409466	0.8796558832294841	0.980315239128922
rs113653766	2:g.snp	chr8:8631129:G:A	-0.28105259746884625	0.3926432108914082	0.4741170746650091	0.980315239128922
rs78672498	1:g.snp	chr8:8631174:A:AT	-0.15548367407786312	0.42928851121795003	0.7172106293833092	0.980315239128922
rs78672498	2:g.snp	chr8:8631174:A:AT	-0.3670694109728987	0.3841531672410417	0.3393103534144173	0.980315239128922
rs7813359	1:g.snp	chr8:8631538:C:T	-0.15548367407786312	0.42928851121795003	0.7172106293833092	0.980315239128922
rs7813359	2:g.snp	chr8:8631538:C:T	-0.3670694109728987	0.3841531672410417	0.3393103534144173	0.980315239128922
rs7834620	1:g.snp	chr8:8631737:G:T	-0.19717801182367056	0.4555844186561781	0.6651583582935057	0.980315239128922
rs7834620	2:g.snp	chr8:8631737:G:T	-0.4152812721320833	0.4066929695106541	0.30719881500508983	0.980315239128922
rs186257868	1:g.snp	chr8:8631738:T:C	-0.19717801182367056	0.4555844186561781	0.6651583582935057	0.980315239128922
rs186257868	2:g.snp	chr8:8631738:T:C	-0.4152812721320833	0.4066929695106541	0.30719881500508983	0.980315239128922
rs7825087	1:g.snp	chr8:8631931:T:A	-0.15548367407786312	0.42928851121795003	0.7172106293833092	0.980315239128922
rs7825087	2:g.snp	chr8:8631931:T:A	-0.3670694109728987	0.3841531672410417	0.3393103534144173	0.980315239128922
rs17154440	1:g.snp	chr8:8632052:G:A	-0.19717801182367056	0.4555844186561781	0.6651583582935057	0.980315239128922
rs17154440	2:g.snp	chr8:8632052:G:A	-0.4152812721320833	0.4066929695106541	0.30719881500508983	0.980315239128922
rs12543456	1:g.snp	chr8:8632263:G:A	0.011021181349657905	0.45556070666379406	0.9806990098183304	0.987471634037223
rs12543456	2:g.snp	chr8:8632263:G:A	-0.18612405255115583	0.4082555864383987	0.6484613070241092	0.980315239128922
rs4841002	1:g.snp	chr8:8633755:G:C	-0.10111159265490821	0.47194151881297935	0.830355209425717	0.980315239128922
rs4841002	2:g.snp	chr8:8633755:G:C	-0.3095475332790856	0.4219749754023172	0.46321178881898545	0.980315239128922
rs12679599	1:g.snp	chr8:8634091:A:G	-0.10111159265490821	0.47194151881297935	0.830355209425717	0.980315239128922
rs12679599	2:g.snp	chr8:8634091:A:G	-0.3095475332790856	0.4219749754023172	0.46321178881898545	0.980315239128922
rs201791089	1:g.snp	chr8:8634109:GT:G	-0.10111159265490821	0.47194151881297935	0.830355209425717	0.980315239128922
rs201791089	2:g.snp	chr8:8634109:GT:G	-0.3095475332790856	0.4219749754023172	0.46321178881898545	0.980315239128922
rs12677677	1:g.snp	chr8:8634490:G:A	-0.10111159265490821	0.47194151881297935	0.830355209425717	0.980315239128922
rs12677677	2:g.snp	chr8:8634490:G:A	-0.3095475332790856	0.4219749754023172	0.46321178881898545	0.980315239128922
rs73190600	1:g.snp	chr8:8634930:T:C	-0.10111159265490821	0.47194151881297935	0.830355209425717	0.980315239128922
rs73190600	2:g.snp	chr8:8634930:T:C	-0.3095475332790856	0.4219749754023172	0.46321178881898545	0.980315239128922
rs75625067	1:g.snp	chr8:8634962:C:A	-0.10111159265490821	0.47194151881297935	0.830355209425717	0.980315239128922
rs75625067	2:g.snp	chr8:8634962:C:A	-0.3095475332790856	0.4219749754023172	0.46321178881898545	0.980315239128922
rs113782194	1:g.snp	chr8:8634991:T:C	-0.10111159265490821	0.47194151881297935	0.830355209425717	0.980315239128922
rs113782194	2:g.snp	chr8:8634991:T:C	-0.3095475332790856	0.4219749754023172	0.46321178881898545	0.980315239128922
rs7824587	1:g.snp	chr8:8635090:T:C	-0.10111159265490821	0.47194151881297935	0.830355209425717	0.980315239128922
rs7824587	2:g.snp	chr8:8635090:T:C	-0.3095475332790856	0.4219749754023172	0.46321178881898545	0.980315239128922
rs7820321	1:g.snp	chr8:8635100:A:C	-0.10111159265490821	0.47194151881297935	0.830355209425717	0.980315239128922
rs7820321	2:g.snp	chr8:8635100:A:C	-0.3095475332790856	0.4219749754023172	0.46321178881898545	0.980315239128922
rs7834575	1:g.snp	chr8:8635235:G:C	-0.17974945721387892	0.47339365059056193	0.7041651592122692	0.980315239128922
rs7834575	2:g.snp	chr8:8635235:G:C	-0.3616774665148461	0.42202461291373866	0.3914417767672535	0.980315239128922
rs7824908	1:g.snp	chr8:8635326:T:G	-0.15548367407786312	0.42928851121795003	0.7172106293833092	0.980315239128922
rs7824908	2:g.snp	chr8:8635326:T:G	-0.3670694109728987	0.3841531672410417	0.3393103534144173	0.980315239128922
rs1533888	1:g.snp	chr8:8635478:T:C	-0.31846341214218654	0.4449047595825613	0.4741140400803267	0.980315239128922
rs1533888	2:g.snp	chr8:8635478:T:C	-0.4634670139771786	0.39692971984681347	0.2429560790802164	0.980315239128922
rs1533889	1:g.snp	chr8:8635522:T:C	-0.18949076678767884	0.45610472316093237	0.6778092055583089	0.980315239128922
rs1533889	2:g.snp	chr8:8635522:T:C	-0.40618719843940543	0.4074129919869615	0.3187687448907781	0.980315239128922
rs1533890	1:g.snp	chr8:8635580:G:T	-0.10111159265490821	0.47194151881297935	0.830355209425717	0.980315239128922
rs1533890	2:g.snp	chr8:8635580:G:T	-0.3095475332790856	0.4219749754023172	0.46321178881898545	0.980315239128922
rs3081176	1:g.snp	chr8:8635875:A:AACAG	-0.06579719395039518	0.4845583488131662	0.8919889024697908	0.980315239128922
rs3081176	2:g.snp	chr8:8635875:A:AACAG	-0.2480193553686343	0.4338516675823718	0.5675465422903152	0.980315239128922
.	1:g.snp	chr8:8636172:CAA:C	-0.10111159265490821	0.47194151881297935	0.830355209425717	0.980315239128922
.	2:g.snp	chr8:8636172:CAA:C	-0.3095475332790856	0.4219749754023172	0.46321178881898545	0.980315239128922
rs12549726	1:g.snp	chr8:8636273:T:C	-0.08519438078647967	0.46753906245821275	0.8554110635688008	0.980315239128922
rs12549726	2:g.snp	chr8:8636273:T:C	-0.3051064524932201	0.418622291020029	0.46610278184880727	0.980315239128922
rs12546276	1:g.snp	chr8:8636498:G:A	-0.10111159265490821	0.47194151881297935	0.830355209425717	0.980315239128922
rs12546276	2:g.snp	chr8:8636498:G:A	-0.3095475332790856	0.4219749754023172	0.46321178881898545	0.980315239128922
rs12546296	1:g.snp	chr8:8636545:G:A	-0.10111159265490821	0.47194151881297935	0.830355209425717	0.980315239128922
rs12546296	2:g.snp	chr8:8636545:G:A	-0.3095475332790856	0.4219749754023172	0.46321178881898545	0.980315239128922
rs60906424	1:g.snp	chr8:8636935:G:A	-0.10111159265490821	0.47194151881297935	0.830355209425717	0.980315239128922
rs60906424	2:g.snp	chr8:8636935:G:A	-0.3095475332790856	0.4219749754023172	0.46321178881898545	0.980315239128922
rs17154478	1:g.snp	chr8:8636945:G:C	-0.10111159265490821	0.47194151881297935	0.830355209425717	0.980315239128922
rs17154478	2:g.snp	chr8:8636945:G:C	-0.3095475332790856	0.4219749754023172	0.46321178881898545	0.980315239128922
rs61052104	1:g.snp	chr8:8637341:T:C	-0.18949076678767884	0.45610472316093237	0.6778092055583089	0.980315239128922
rs61052104	2:g.snp	chr8:8637341:T:C	-0.40618719843940543	0.4074129919869615	0.3187687448907781	0.980315239128922
rs62492878	1:g.snp	chr8:8637574:C:G	0.046303988416917186	0.4675694808694935	0.9211134610876004	0.980315239128922
rs62492878	2:g.snp	chr8:8637574:C:G	-0.19158222317380114	0.4186213053518025	0.6472036016129701	0.980315239128922
rs78288818	1:g.snp	chr8:8637705:C:T	0.046303988416917186	0.4675694808694935	0.9211134610876004	0.980315239128922
rs78288818	2:g.snp	chr8:8637705:C:T	-0.19158222317380114	0.4186213053518025	0.6472036016129701	0.980315239128922
rs78228275	1:g.snp	chr8:8637708:C:G	0.046303988416917186	0.4675694808694935	0.9211134610876004	0.980315239128922
rs78228275	2:g.snp	chr8:8637708:C:G	-0.19158222317380114	0.4186213053518025	0.6472036016129701	0.980315239128922
rs80087720	1:g.snp	chr8:8637713:T:A	0.046303988416917186	0.4675694808694935	0.9211134610876004	0.980315239128922
rs80087720	2:g.snp	chr8:8637713:T:A	-0.19158222317380114	0.4186213053518025	0.6472036016129701	0.980315239128922
rs73192404	1:g.snp	chr8:8637752:T:C	0.046303988416917186	0.4675694808694935	0.9211134610876004	0.980315239128922
rs73192404	2:g.snp	chr8:8637752:T:C	-0.19158222317380114	0.4186213053518025	0.6472036016129701	0.980315239128922
rs12679906	1:g.snp	chr8:8638867:T:A	-0.037775165445067316	0.4522379326786516	0.9334305972575387	0.980315239128922
rs12679906	2:g.snp	chr8:8638867:T:A	-0.2670114877145009	0.40404465739924383	0.5087107745344033	0.980315239128922
rs12676983	1:g.snp	chr8:8638940:G:T	-0.062401405891562955	0.4511362407887705	0.8899870974320242	0.980315239128922
rs12676983	2:g.snp	chr8:8638940:G:T	-0.3211810548791614	0.4032443631175004	0.42574591376251414	0.980315239128922
rs873323	1:g.snp	chr8:8640551:T:C	-0.037775165445067316	0.4522379326786516	0.9334305972575387	0.980315239128922
rs873323	2:g.snp	chr8:8640551:T:C	-0.2670114877145009	0.40404465739924383	0.5087107745344033	0.980315239128922
rs2409020	1:g.snp	chr8:8641141:G:A	-0.062401405891562955	0.4511362407887705	0.8899870974320242	0.980315239128922
rs2409020	2:g.snp	chr8:8641141:G:A	-0.3211810548791614	0.4032443631175004	0.42574591376251414	0.980315239128922
rs940027	1:g.snp	chr8:8641153:A:G	-0.04670809130663889	0.4474786680032089	0.9168673185028565	0.980315239128922
rs940027	2:g.snp	chr8:8641153:A:G	-0.3146751244436974	0.40053329127936615	0.4320782047197618	0.980315239128922
rs870167	1:g.snp	chr8:8641293:A:G	-0.08730613451652847	0.4347564813722416	0.840842313179869	0.980315239128922
rs870167	2:g.snp	chr8:8641293:A:G	-0.33904562192203835	0.3895885859252328	0.3841551649352046	0.980315239128922
rs12004691	1:g.snp	chr9:8561610:G:T	0.3480133554184903	0.2808703131181135	0.2153256715158443	0.980315239128922
rs12004691	2:g.snp	chr9:8561610:G:T	0.01934186982739039	0.27343749714382243	0.9436078831974002	0.9864991506154638
rs10977221	1:g.snp	chr9:8584956:T:C	0.3998919648750141	0.3580120774876936	0.26400331314405556	0.980315239128922
rs10977221	2:g.snp	chr9:8584956:T:C	0.3108885811106403	0.3578822979381484	0.38501700647783416	0.980315239128922
rs10977222	1:g.snp	chr9:8584958:C:T	0.3998919648750141	0.3580120774876936	0.26400331314405556	0.980315239128922
rs10977222	2:g.snp	chr9:8584958:C:T	0.3108885811106403	0.3578822979381484	0.38501700647783416	0.980315239128922
rs79994852	1:g.snp	chr9:8595731:G:C	0.2485196197639099	0.3922133023157225	0.5263198128104093	0.980315239128922
rs79994852	2:g.snp	chr9:8595731:G:C	0.11496290811896204	0.3893871566928947	0.767810068926742	0.980315239128922
rs72700332	1:g.snp	chr9:8666531:A:C	-0.25797767649682335	0.3614482537629637	0.4753920740716189	0.980315239128922
rs72700332	2:g.snp	chr9:8666531:A:C	0.2759281977550474	0.38497159260763314	0.4735286748429322	0.980315239128922
rs2810915	1:g.snp	chr9:95342210:G:T	0.5103959755586698	0.21611401458052562	0.018191468410913406	0.5977196763585833
rs2810915	2:g.snp	chr9:95342210:G:T	0.3231902401011473	0.2023855198689632	0.11028711478004072	0.980315239128922
