## Supplemental Table 3 for "Post Stroke Motor Recovery Genome Wide Association Study: *A Domain-Specific Approach*"

rsid	enrollment	marker_id	estimate	std_err	pvalue	qvalue
rs4143252	Late	chr1:69451873:A:G	0.5167240366885295	0.16850983359365976	0.0021662968680262952	0.0024423935276767055
rs4143252	Early	chr1:69451873:A:G	0.5584310718498724	0.17225450371203796	0.0011873762169343073	0.0014682609134133908
rs1926268	Late	chr1:69454650:A:G	0.6000518925985511	0.18086879864785327	9.079159340398546e-4	0.0012140736327277124
rs1926268	Early	chr1:69454650:A:G	0.5941044168867733	0.18070559352471524	0.0010101211977665684	0.0013275878599217756
rs6424491	Late	chr1:69458882:A:T	0.5363642137001096	0.1860952491094424	0.003949057080381584	0.004264240039848659
rs6424491	Early	chr1:69458882:A:T	0.6197671992802178	0.18012329340187186	5.800093142297772e-4	8.443173561572706e-4
rs73156962	Late	chr12:130605880:G:A	-0.7461680867993831	0.20395667580967908	2.5373170859881e-4	5.024534735323006e-4
rs73156962	Early	chr12:130605880:G:A	-0.5164953268369452	0.23682431520132663	0.029189196289509507	0.029574956592895097
rs73156963	Late	chr12:130606194:A:G	-0.7300729163876858	0.2036674215260863	3.375527983540154e-4	6.113160915072719e-4
rs73156963	Early	chr12:130606194:A:G	-0.49336394270543377	0.2389615008335885	0.03895926703225224	0.039301014988675505
rs11061027	Late	chr12:130606483:C:T	-0.7461680867993831	0.20395667580967908	2.5373170859881e-4	5.024534735323006e-4
rs11061027	Early	chr12:130606483:C:T	-0.5164953268369452	0.23682431520132663	0.029189196289509507	0.029574956592895097
rs73156964	Late	chr12:130606544:A:C	-0.7461680867993831	0.20395667580967908	2.5373170859881e-4	5.024534735323006e-4
rs73156964	Early	chr12:130606544:A:C	-0.5164953268369452	0.23682431520132663	0.029189196289509507	0.029574956592895097
rs61934649	Late	chr12:130607163:C:A	-0.7461680867993831	0.20395667580967908	2.5373170859881e-4	5.024534735323006e-4
rs61934649	Early	chr12:130607163:C:A	-0.5164953268369452	0.23682431520132663	0.029189196289509507	0.029574956592895097
rs142382101	Late	chr12:130607399:CG:C	-0.7461680867993831	0.20395667580967908	2.5373170859881e-4	5.024534735323006e-4
rs142382101	Early	chr12:130607399:CG:C	-0.5164953268369452	0.23682431520132663	0.029189196289509507	0.029574956592895097
rs28647336	Late	chr14:74363780:A:C	0.41328847937258273	0.2302388364965156	0.07264694080967683	0.07264694080967683
rs28647336	Early	chr14:74363780:A:C	0.8033004512781781	0.22014466874874442	2.632977588862803e-4	5.024534735323006e-4
rs2967308	Late	chr16:82279820:T:A	-1.0416123931392576	0.29164306274471946	3.5489981667375915e-4	6.37710608085661e-4
rs2967308	Early	chr16:82279820:T:A	-0.9613691881222015	0.3049737118412165	0.00161988737804862	0.0018722316429707665
rs140940589	Late	chr18:70220462:G:T	-1.1244667622851252	0.3126005968760437	3.217406699015539e-4	5.873043974393444e-4
rs140940589	Early	chr18:70220462:G:T	-0.9857540136176826	0.3865159182951513	0.010761231288581878	0.011149023407089334
rs75336698	Late	chr18:70220593:A:G	-1.1244667622851252	0.3126005968760437	3.217406699015539e-4	5.873043974393444e-4
rs75336698	Early	chr18:70220593:A:G	-0.9857540136176826	0.3865159182951513	0.010761231288581878	0.011149023407089334
rs79762180	Late	chr18:70224748:A:C	-1.1642477221598226	0.27573663100158113	2.418027013639738e-5	4.0366294879405363e-4
rs79762180	Early	chr18:70224748:A:C	-0.8742070900101765	0.3171763089110845	0.00584739887484956	0.0061411038411662055
rs59952360	Late	chr18:70229459:G:A	-1.1642477221598226	0.27573663100158113	2.418027013639738e-5	4.0366294879405363e-4
rs59952360	Early	chr18:70229459:G:A	-0.6769054113778528	0.32947452915536246	0.03992732595486285	0.040101681090036916
rs12458838	Late	chr18:70242769:A:G	-1.2861973873436394	0.3104293553879387	3.423655773513972e-5	4.0366294879405363e-4
rs12458838	Early	chr18:70242769:A:G	-0.9180849285027157	0.35010968817866006	0.008734415474195099	0.009131434359385784
rs113693489	Late	chr6:154939905:C:T	-1.1168377853848297	0.3468774568488646	0.0012832940884026523	0.0015654871270733143
rs113693489	Early	chr6:154939905:C:T	-0.9513595878569046	0.3141941350456029	0.002462306042002362	0.002762587266636797
rs12543044	Late	chr8:5783999:T:A	-0.529866459064374	0.18570595328058406	0.00432738674767751	0.004607865518360312
rs12543044	Early	chr8:5783999:T:A	-0.6448418209928362	0.1946297358088605	9.22441820948057e-4	0.001224506028388449
rs4333603	Late	chr8:8579904:T:G	-1.251188335783519	0.3109098581181977	5.714988069924446e-5	4.0366294879405363e-4
rs4333603	Early	chr8:8579904:T:G	-0.9713969204983564	0.32589193633946956	0.0028755918376577928	0.0032106122459286033
rs4515552	Late	chr8:8590597:T:C	-0.9510448418992351	0.32468800967122846	0.0033994101864217607	0.003705518212687227
rs4515552	Early	chr8:8590597:T:C	-1.2782474266239434	0.32457031216393545	8.20692071705432e-5	4.0366294879405363e-4
rs62494894	Late	chr8:8591482:C:T	-0.823747365683888	0.28655263840743717	0.0040443615100445	0.004326526266559233
rs62494894	Early	chr8:8591482:C:T	-1.1370265519662153	0.29792609470259146	1.353735151013234e-4	4.332221057782846e-4
rs12550737	Late	chr8:8593465:G:C	-0.9510448418992351	0.32468800967122846	0.0033994101864217607	0.003705518212687227
rs12550737	Early	chr8:8593465:G:C	-1.2782474266239434	0.32457031216393545	8.20692071705432e-5	4.0366294879405363e-4
rs12541484	Late	chr8:8594211:G:A	-0.9510448418992351	0.32468800967122846	0.0033994101864217607	0.003705518212687227
rs12541484	Early	chr8:8594211:G:A	-1.2782474266239434	0.32457031216393545	8.20692071705432e-5	4.0366294879405363e-4
rs11250208	Late	chr8:8594873:G:C	-0.9510448418992351	0.32468800967122846	0.0033994101864217607	0.003705518212687227
rs11250208	Early	chr8:8594873:G:C	-1.2782474266239434	0.32457031216393545	8.20692071705432e-5	4.0366294879405363e-4
rs12677476	Late	chr8:8595015:A:G	-0.9510448418992351	0.32468800967122846	0.0033994101864217607	0.003705518212687227
rs12677476	Early	chr8:8595015:A:G	-1.2782474266239434	0.32457031216393545	8.20692071705432e-5	4.0366294879405363e-4
rs12675869	Late	chr8:8598816:C:T	-1.0514697762956198	0.32036349569931044	0.0010303164269239503	0.0013388292553249072
rs12675869	Early	chr8:8598816:C:T	-1.240265529244333	0.32046614584010913	1.0874965033574573e-4	4.332221057782846e-4
rs62494916	Late	chr8:8601747:G:T	-1.0514697762956198	0.32036349569931044	0.0010303164269239503	0.0013388292553249072
rs62494916	Early	chr8:8601747:G:T	-1.240265529244333	0.32046614584010913	1.0874965033574573e-4	4.332221057782846e-4
rs11250209	Late	chr8:8604061:G:T	-1.0075094005418197	0.29197289740646504	5.591451899005837e-4	8.243807286995785e-4
rs11250209	Early	chr8:8604061:G:T	-1.0303187501505335	0.30372037595509427	6.930174757286149e-4	9.94317987246423e-4
rs62494917	Late	chr8:8604981:C:G	-1.0450450577728094	0.27730072253467186	1.6414306021214593e-4	4.332221057782846e-4
rs62494917	Early	chr8:8604981:C:G	-0.9585927217929479	0.29427786729594835	0.0011242171843374915	0.0013976754183655299
rs62494918	Late	chr8:8605105:C:G	-1.0450450577728094	0.27730072253467186	1.6414306021214593e-4	4.332221057782846e-4
rs62494918	Early	chr8:8605105:C:G	-0.8096277108430558	0.2810716315008242	0.003970410253771436	0.004267263356857151
rs4427178	Late	chr8:8605471:A:G	-1.0692399868116342	0.27892494680100693	1.2636743126813636e-4	4.332221057782846e-4
rs4427178	Early	chr8:8605471:A:G	-0.9585927217929479	0.29427786729594835	0.0011242171843374915	0.0013976754183655299
rs4404922	Late	chr8:8605476:T:G	-1.0692399868116342	0.27892494680100693	1.2636743126813636e-4	4.332221057782846e-4
rs4404922	Early	chr8:8605476:T:G	-0.9585927217929479	0.29427786729594835	0.0011242171843374915	0.0013976754183655299
rs62494919	Late	chr8:8605580:C:T	-0.9047339425657189	0.26679336472987203	6.960225910724961e-4	9.94317987246423e-4
rs62494919	Early	chr8:8605580:C:T	-1.0097179458131578	0.2861375404716474	4.174716821859361e-4	6.444193751863443e-4
rs1533894	Late	chr8:8605905:A:G	-0.9568294942468477	0.2704328336377449	4.0295483101085883e-4	6.444193751863443e-4
rs1533894	Early	chr8:8605905:A:G	-1.0097179458131578	0.2861375404716474	4.174716821859361e-4	6.444193751863443e-4
rs1533893	Late	chr8:8606020:T:C	-1.0692399868116342	0.27892494680100693	1.2636743126813636e-4	4.332221057782846e-4
rs1533893	Early	chr8:8606020:T:C	-0.896512471903474	0.2915520471637671	0.002105269401140184	0.0023852806022770555
rs1533891	Late	chr8:8606522:A:G	-1.0450450577728094	0.27730072253467186	1.6414306021214593e-4	4.332221057782846e-4
rs1533891	Early	chr8:8606522:A:G	-0.9585927217929479	0.29427786729594835	0.0011242171843374915	0.0013976754183655299
rs3081466	Late	chr8:8606903:G:A	-0.8840712824632321	0.282895189872222	0.0017775418378725798	0.0020239337757955115
rs3081466	Early	chr8:8606903:G:A	-1.1109587527830826	0.29217375847715377	1.4330655358422618e-4	4.332221057782846e-4
rs7819718	Late	chr8:8607011:A:C	-1.0450450577728094	0.27730072253467186	1.6414306021214593e-4	4.332221057782846e-4
rs7819718	Early	chr8:8607011:A:C	-0.9585927217929479	0.29427786729594835	0.0011242171843374915	0.0013976754183655299
rs7813381	Late	chr8:8607405:C:T	-1.0450450577728094	0.27730072253467186	1.6414306021214593e-4	4.332221057782846e-4
rs7813381	Early	chr8:8607405:C:T	-0.9585927217929479	0.29427786729594835	0.0011242171843374915	0.0013976754183655299
rs4840997	Late	chr8:8607524:G:A	-0.8840712824632321	0.282895189872222	0.0017775418378725798	0.0020239337757955115
rs4840997	Early	chr8:8607524:G:A	-1.1109587527830826	0.29217375847715377	1.4330655358422618e-4	4.332221057782846e-4
rs4840998	Late	chr8:8607741:G:A	-0.9354773600188189	0.2691313917232616	5.091170156253198e-4	7.75476248965719e-4
rs4840998	Early	chr8:8607741:G:A	-1.0097179458131578	0.2861375404716474	4.174716821859361e-4	6.444193751863443e-4
rs4840999	Late	chr8:8607754:C:A	-1.009278844711671	0.292430170428067	5.577898827822314e-4	8.243807286995785e-4
rs4840999	Early	chr8:8607754:C:A	-1.0599127698436173	0.3003499498956581	4.1724966923198874e-4	6.444193751863443e-4
rs73190579	Late	chr8:8608103:T:G	-1.0450450577728094	0.27730072253467186	1.6414306021214593e-4	4.332221057782846e-4
rs73190579	Early	chr8:8608103:T:G	-0.9585927217929479	0.29427786729594835	0.0011242171843374915	0.0013976754183655299
rs1522836	Late	chr8:8609614:A:G	-0.926995345164431	0.28770814803223743	0.0012729961045606793	0.0015654871270733143
rs1522836	Early	chr8:8609614:A:G	-1.0599127698436173	0.3003499498956581	4.1724966923198874e-4	6.444193751863443e-4
rs17154369	Late	chr8:8610166:G:A	-1.095668036157606	0.3005711300942276	2.670935474666143e-4	5.024534735323006e-4
rs17154369	Early	chr8:8610166:G:A	-1.1429291355277729	0.3079464854993146	2.060723316479407e-4	4.388577433243182e-4
rs62494921	Late	chr8:8610866:T:A	-1.009278844711671	0.292430170428067	5.577898827822314e-4	8.243807286995785e-4
rs62494921	Early	chr8:8610866:T:A	-1.0599127698436173	0.3003499498956581	4.1724966923198874e-4	6.444193751863443e-4
rs17154379	Late	chr8:8611701:C:T	-0.8840712824632321	0.282895189872222	0.0017775418378725798	0.0020239337757955115
rs17154379	Early	chr8:8611701:C:T	-1.1109587527830826	0.29217375847715377	1.4330655358422618e-4	4.332221057782846e-4
rs11250210	Late	chr8:8612357:C:T	-1.095668036157606	0.3005711300942276	2.670935474666143e-4	5.024534735323006e-4
rs11250210	Early	chr8:8612357:C:T	-1.1429291355277729	0.3079464854993146	2.060723316479407e-4	4.388577433243182e-4
rs11250211	Late	chr8:8612517:G:A	-1.009278844711671	0.292430170428067	5.577898827822314e-4	8.243807286995785e-4
rs11250211	Early	chr8:8612517:G:A	-1.0599127698436173	0.3003499498956581	4.1724966923198874e-4	6.444193751863443e-4
rs12681766	Late	chr8:8612782:A:C	-1.095668036157606	0.3005711300942276	2.670935474666143e-4	5.024534735323006e-4
rs12681766	Early	chr8:8612782:A:C	-1.1429291355277729	0.3079464854993146	2.060723316479407e-4	4.388577433243182e-4
rs35898686	Late	chr8:8614601:G:A	-1.095668036157606	0.3005711300942276	2.670935474666143e-4	5.024534735323006e-4
rs35898686	Early	chr8:8614601:G:A	-1.1429291355277729	0.3079464854993146	2.060723316479407e-4	4.388577433243182e-4
rs12541658	Late	chr8:8616853:C:G	-1.0753405077654	0.28693419919442154	1.7847044166934033e-4	4.332221057782846e-4
rs12541658	Early	chr8:8616853:C:G	-1.124528143008584	0.29615339064836427	1.4639056244684158e-4	4.332221057782846e-4
rs12681936	Late	chr8:8619774:C:T	-1.1671457592277419	0.29624012265314453	8.152785463181137e-5	4.0366294879405363e-4
rs12681936	Early	chr8:8619774:C:T	-1.208634688542801	0.3036688729545106	6.88841781767494e-5	4.0366294879405363e-4
rs12680789	Late	chr8:8620175:G:A	-1.1671457592277419	0.29624012265314453	8.152785463181137e-5	4.0366294879405363e-4
rs12680789	Early	chr8:8620175:G:A	-1.208634688542801	0.3036688729545106	6.88841781767494e-5	4.0366294879405363e-4
rs2898082	Late	chr8:8620807:C:G	-1.0753405077654	0.28693419919442154	1.7847044166934033e-4	4.332221057782846e-4
rs2898082	Early	chr8:8620807:C:G	-1.124528143008584	0.29615339064836427	1.4639056244684158e-4	4.332221057782846e-4
rs7464820	Late	chr8:8621223:G:A	-1.0753405077654	0.28693419919442154	1.7847044166934033e-4	4.332221057782846e-4
rs7464820	Early	chr8:8621223:G:A	-1.0599127698436173	0.3003499498956581	4.1724966923198874e-4	6.444193751863443e-4
rs2177253	Late	chr8:8622407:G:C	-1.0753405077654	0.28693419919442154	1.7847044166934033e-4	4.332221057782846e-4
rs2177253	Early	chr8:8622407:G:C	-1.0599127698436173	0.3003499498956581	4.1724966923198874e-4	6.444193751863443e-4
rs12544432	Late	chr8:8623293:T:G	-1.0753405077654	0.28693419919442154	1.7847044166934033e-4	4.332221057782846e-4
rs12544432	Early	chr8:8623293:T:G	-0.9957933910648863	0.2973554518279257	8.115304781231754e-4	0.001104449763126215
rs12544455	Late	chr8:8623378:T:A	-1.0753405077654	0.28693419919442154	1.7847044166934033e-4	4.332221057782846e-4
rs12544455	Early	chr8:8623378:T:A	-0.9957933910648863	0.2973554518279257	8.115304781231754e-4	0.001104449763126215
rs12542797	Late	chr8:8623379:C:A	-1.0753405077654	0.28693419919442154	1.7847044166934033e-4	4.332221057782846e-4
rs12542797	Early	chr8:8623379:C:A	-0.9957933910648863	0.2973554518279257	8.115304781231754e-4	0.001104449763126215
rs12542803	Late	chr8:8623432:C:A	-1.0753405077654	0.28693419919442154	1.7847044166934033e-4	4.332221057782846e-4
rs12542803	Early	chr8:8623432:C:A	-0.9957933910648863	0.2973554518279257	8.115304781231754e-4	0.001104449763126215
rs62492871	Late	chr8:8623987:C:T	-1.0753405077654	0.28693419919442154	1.7847044166934033e-4	4.332221057782846e-4
rs62492871	Early	chr8:8623987:C:T	-0.9938868563562666	0.28964027477122484	6.003581712546247e-4	8.684426376639224e-4
rs2030566	Late	chr8:8626431:G:T	-1.251502446639485	0.30288395648461636	3.596930804019821e-5	4.0366294879405363e-4
rs2030566	Early	chr8:8626431:G:T	-1.0701236961691416	0.3037825008359649	4.2723253350642853e-4	6.550898847098571e-4
rs11250213	Late	chr8:8627939:G:T	-1.251502446639485	0.30288395648461636	3.596930804019821e-5	4.0366294879405363e-4
rs11250213	Early	chr8:8627939:G:T	-1.1429291355277729	0.3079464854993146	2.060723316479407e-4	4.388577433243182e-4
rs58059590	Late	chr8:8629760:T:A	-1.251502446639485	0.30288395648461636	3.596930804019821e-5	4.0366294879405363e-4
rs58059590	Early	chr8:8629760:T:A	-1.0615491061267093	0.3066728573013591	5.371675439373439e-4	8.128193099051915e-4
rs60510961	Late	chr8:8629777:G:C	-1.251502446639485	0.30288395648461636	3.596930804019821e-5	4.0366294879405363e-4
rs60510961	Early	chr8:8629777:G:C	-1.0585576750471195	0.29843977917488934	3.896853378301722e-4	6.444193751863443e-4
rs10503379	Late	chr8:8630354:C:T	-1.182225235283381	0.3017879689697142	8.950787125433363e-5	4.0366294879405363e-4
rs10503379	Early	chr8:8630354:C:T	-1.0585576750471195	0.29843977917488934	3.896853378301722e-4	6.444193751863443e-4
rs11250214	Late	chr8:8630573:T:A	-1.182225235283381	0.3017879689697142	8.950787125433363e-5	4.0366294879405363e-4
rs11250214	Early	chr8:8630573:T:A	-1.0585576750471195	0.29843977917488934	3.896853378301722e-4	6.444193751863443e-4
rs113653766	Late	chr8:8631129:G:A	-1.0187457044257937	0.28599260921066316	3.678441670602486e-4	6.444193751863443e-4
rs113653766	Early	chr8:8631129:G:A	-0.9767968782814964	0.2910721387785898	7.911907043240785e-4	0.0011028718908759883
rs78672498	Late	chr8:8631174:A:AT	-1.0846848378136784	0.2913662209442989	1.9706130500075916e-4	4.388577433243182e-4
rs78672498	Early	chr8:8631174:A:AT	-0.913778312418151	0.2883062179891385	0.0015271648685007892	0.0017739793927029368
rs7813359	Late	chr8:8631538:C:T	-1.0846848378136784	0.2913662209442989	1.9706130500075916e-4	4.388577433243182e-4
rs7813359	Early	chr8:8631538:C:T	-0.913778312418151	0.2883062179891385	0.0015271648685007892	0.0017739793927029368
rs7834620	Late	chr8:8631737:G:T	-1.182225235283381	0.3017879689697142	8.950787125433363e-5	4.0366294879405363e-4
rs7834620	Early	chr8:8631737:G:T	-1.0585576750471195	0.29843977917488934	3.896853378301722e-4	6.444193751863443e-4
rs186257868	Late	chr8:8631738:T:C	-1.182225235283381	0.3017879689697142	8.950787125433363e-5	4.0366294879405363e-4
rs186257868	Early	chr8:8631738:T:C	-1.0585576750471195	0.29843977917488934	3.896853378301722e-4	6.444193751863443e-4
rs7825087	Late	chr8:8631931:T:A	-1.0846848378136784	0.2913662209442989	1.9706130500075916e-4	4.388577433243182e-4
rs7825087	Early	chr8:8631931:T:A	-0.913778312418151	0.2883062179891385	0.0015271648685007892	0.0017739793927029368
rs17154440	Late	chr8:8632052:G:A	-1.182225235283381	0.3017879689697142	8.950787125433363e-5	4.0366294879405363e-4
rs17154440	Early	chr8:8632052:G:A	-1.0585576750471195	0.29843977917488934	3.896853378301722e-4	6.444193751863443e-4
rs12543456	Late	chr8:8632263:G:A	-1.0846848378136784	0.2913662209442989	1.9706130500075916e-4	4.388577433243182e-4
rs12543456	Early	chr8:8632263:G:A	-1.0455100662673655	0.29464270175591434	3.8757962123121505e-4	6.444193751863443e-4
rs4841002	Late	chr8:8633755:G:C	-1.182225235283381	0.3017879689697142	8.950787125433363e-5	4.0366294879405363e-4
rs4841002	Early	chr8:8633755:G:C	-1.1309436245578397	0.30245421957261287	1.8459028854900822e-4	4.332221057782846e-4
rs12679599	Late	chr8:8634091:A:G	-1.182225235283381	0.3017879689697142	8.950787125433363e-5	4.0366294879405363e-4
rs12679599	Early	chr8:8634091:A:G	-1.1309436245578397	0.30245421957261287	1.8459028854900822e-4	4.332221057782846e-4
rs201791089	Late	chr8:8634109:GT:G	-1.182225235283381	0.3017879689697142	8.950787125433363e-5	4.0366294879405363e-4
rs201791089	Early	chr8:8634109:GT:G	-1.1309436245578397	0.30245421957261287	1.8459028854900822e-4	4.332221057782846e-4
rs12677677	Late	chr8:8634490:G:A	-1.182225235283381	0.3017879689697142	8.950787125433363e-5	4.0366294879405363e-4
rs12677677	Early	chr8:8634490:G:A	-1.1309436245578397	0.30245421957261287	1.8459028854900822e-4	4.332221057782846e-4
rs73190600	Late	chr8:8634930:T:C	-1.182225235283381	0.3017879689697142	8.950787125433363e-5	4.0366294879405363e-4
rs73190600	Early	chr8:8634930:T:C	-1.1309436245578397	0.30245421957261287	1.8459028854900822e-4	4.332221057782846e-4
rs75625067	Late	chr8:8634962:C:A	-1.182225235283381	0.3017879689697142	8.950787125433363e-5	4.0366294879405363e-4
rs75625067	Early	chr8:8634962:C:A	-1.1309436245578397	0.30245421957261287	1.8459028854900822e-4	4.332221057782846e-4
rs113782194	Late	chr8:8634991:T:C	-1.182225235283381	0.3017879689697142	8.950787125433363e-5	4.0366294879405363e-4
rs113782194	Early	chr8:8634991:T:C	-1.1309436245578397	0.30245421957261287	1.8459028854900822e-4	4.332221057782846e-4
rs7824587	Late	chr8:8635090:T:C	-1.182225235283381	0.3017879689697142	8.950787125433363e-5	4.0366294879405363e-4
rs7824587	Early	chr8:8635090:T:C	-1.1309436245578397	0.30245421957261287	1.8459028854900822e-4	4.332221057782846e-4
rs7820321	Late	chr8:8635100:A:C	-1.182225235283381	0.3017879689697142	8.950787125433363e-5	4.0366294879405363e-4
rs7820321	Early	chr8:8635100:A:C	-1.1309436245578397	0.30245421957261287	1.8459028854900822e-4	4.332221057782846e-4
rs7834575	Late	chr8:8635235:G:C	-1.0224249352730563	0.3039664881604052	7.692997361886574e-4	0.0010788959714840927
rs7834575	Early	chr8:8635235:G:C	-1.1780284080918684	0.31130943602103195	1.5426106886531766e-4	4.332221057782846e-4
rs7824908	Late	chr8:8635326:T:G	-1.0846848378136784	0.2913662209442989	1.9706130500075916e-4	4.388577433243182e-4
rs7824908	Early	chr8:8635326:T:G	-0.913778312418151	0.2883062179891385	0.0015271648685007892	0.0017739793927029368
rs1533888	Late	chr8:8635478:T:C	-1.1464265089040377	0.298095687295096	1.2014311769993192e-4	4.332221057782846e-4
rs1533888	Early	chr8:8635478:T:C	-1.062561595163099	0.29888064404340586	3.7778238824541147e-4	6.444193751863443e-4
rs1533889	Late	chr8:8635522:T:C	-1.182225235283381	0.3017879689697142	8.950787125433363e-5	4.0366294879405363e-4
rs1533889	Early	chr8:8635522:T:C	-1.062561595163099	0.29888064404340586	3.7778238824541147e-4	6.444193751863443e-4
rs1533890	Late	chr8:8635580:G:T	-1.182225235283381	0.3017879689697142	8.950787125433363e-5	4.0366294879405363e-4
rs1533890	Early	chr8:8635580:G:T	-1.1309436245578397	0.30245421957261287	1.8459028854900822e-4	4.332221057782846e-4
rs3081176	Late	chr8:8635875:A:AACAG	-1.273928396010046	0.3094131589207712	3.834358499217615e-5	4.0366294879405363e-4
rs3081176	Early	chr8:8635875:A:AACAG	-1.1309436245578397	0.30245421957261287	1.8459028854900822e-4	4.332221057782846e-4
.	Late	chr8:8636172:CAA:C	-1.182225235283381	0.3017879689697142	8.950787125433363e-5	4.0366294879405363e-4
.	Early	chr8:8636172:CAA:C	-1.1309436245578397	0.30245421957261287	1.8459028854900822e-4	4.332221057782846e-4
rs12549726	Late	chr8:8636273:T:C	-1.106321790747165	0.2948696863174212	1.754989598545146e-4	4.332221057782846e-4
rs12549726	Early	chr8:8636273:T:C	-1.1309436245578397	0.30245421957261287	1.8459028854900822e-4	4.332221057782846e-4
rs12546276	Late	chr8:8636498:G:A	-1.182225235283381	0.3017879689697142	8.950787125433363e-5	4.0366294879405363e-4
rs12546276	Early	chr8:8636498:G:A	-1.1309436245578397	0.30245421957261287	1.8459028854900822e-4	4.332221057782846e-4
rs12546296	Late	chr8:8636545:G:A	-1.182225235283381	0.3017879689697142	8.950787125433363e-5	4.0366294879405363e-4
rs12546296	Early	chr8:8636545:G:A	-1.1309436245578397	0.30245421957261287	1.8459028854900822e-4	4.332221057782846e-4
rs60906424	Late	chr8:8636935:G:A	-1.182225235283381	0.3017879689697142	8.950787125433363e-5	4.0366294879405363e-4
rs60906424	Early	chr8:8636935:G:A	-1.1309436245578397	0.30245421957261287	1.8459028854900822e-4	4.332221057782846e-4
rs17154478	Late	chr8:8636945:G:C	-1.182225235283381	0.3017879689697142	8.950787125433363e-5	4.0366294879405363e-4
rs17154478	Early	chr8:8636945:G:C	-1.1309436245578397	0.30245421957261287	1.8459028854900822e-4	4.332221057782846e-4
rs61052104	Late	chr8:8637341:T:C	-1.182225235283381	0.3017879689697142	8.950787125433363e-5	4.0366294879405363e-4
rs61052104	Early	chr8:8637341:T:C	-1.062561595163099	0.29888064404340586	3.7778238824541147e-4	6.444193751863443e-4
rs62492878	Late	chr8:8637574:C:G	-1.201994830807373	0.3000355611964508	6.171005202948593e-5	4.0366294879405363e-4
rs62492878	Early	chr8:8637574:C:G	-1.079431783134029	0.29641219221551784	2.708879596435012e-4	5.024534735323006e-4
rs78288818	Late	chr8:8637705:C:T	-1.201994830807373	0.3000355611964508	6.171005202948593e-5	4.0366294879405363e-4
rs78288818	Early	chr8:8637705:C:T	-1.079431783134029	0.29641219221551784	2.708879596435012e-4	5.024534735323006e-4
rs78228275	Late	chr8:8637708:C:G	-1.201994830807373	0.3000355611964508	6.171005202948593e-5	4.0366294879405363e-4
rs78228275	Early	chr8:8637708:C:G	-1.079431783134029	0.29641219221551784	2.708879596435012e-4	5.024534735323006e-4
rs80087720	Late	chr8:8637713:T:A	-1.201994830807373	0.3000355611964508	6.171005202948593e-5	4.0366294879405363e-4
rs80087720	Early	chr8:8637713:T:A	-1.079431783134029	0.29641219221551784	2.708879596435012e-4	5.024534735323006e-4
rs73192404	Late	chr8:8637752:T:C	-1.201994830807373	0.3000355611964508	6.171005202948593e-5	4.0366294879405363e-4
rs73192404	Early	chr8:8637752:T:C	-1.079431783134029	0.29641219221551784	2.708879596435012e-4	5.024534735323006e-4
rs12679906	Late	chr8:8638867:T:A	-1.201994830807373	0.3000355611964508	6.171005202948593e-5	4.0366294879405363e-4
rs12679906	Early	chr8:8638867:T:A	-0.9426071133612145	0.2967986550081555	0.001493650338424599	0.0017708225661734935
rs12676983	Late	chr8:8638940:G:T	-1.2320078280672644	0.30541495289199966	5.486291659839863e-5	4.0366294879405363e-4
rs12676983	Early	chr8:8638940:G:T	-0.9426071133612145	0.2967986550081555	0.001493650338424599	0.0017708225661734935
rs873323	Late	chr8:8640551:T:C	-1.201994830807373	0.3000355611964508	6.171005202948593e-5	4.0366294879405363e-4
rs873323	Early	chr8:8640551:T:C	-0.9426071133612145	0.2967986550081555	0.001493650338424599	0.0017708225661734935
rs2409020	Late	chr8:8641141:G:A	-1.2320078280672644	0.30541495289199966	5.486291659839863e-5	4.0366294879405363e-4
rs2409020	Early	chr8:8641141:G:A	-0.9426071133612145	0.2967986550081555	0.001493650338424599	0.0017708225661734935
rs940027	Late	chr8:8641153:A:G	-1.1526465775806596	0.29744195980475163	1.065379036890474e-4	4.332221057782846e-4
rs940027	Early	chr8:8641153:A:G	-0.9426071133612145	0.2967986550081555	0.001493650338424599	0.0017708225661734935
rs870167	Late	chr8:8641293:A:G	-1.1883041418590286	0.29156430482444134	4.58927002607814e-5	4.0366294879405363e-4
rs870167	Early	chr8:8641293:A:G	-0.842315428676314	0.29090138081066613	0.003785115777671791	0.004106493532379774
rs12004691	Late	chr9:8561610:G:T	0.7558578680194672	0.21937625382651024	5.700329489117474e-4	8.350801162401395e-4
rs12004691	Early	chr9:8561610:G:T	0.6715592414273626	0.2086240976537796	0.0012864220305080713	0.0015654871270733143
rs10977221	Late	chr9:8584956:T:C	0.8697105874849718	0.2601918459638448	8.300511881137659e-4	0.0011164431185155916
rs10977221	Early	chr9:8584956:T:C	0.9081770611046027	0.26961163736377375	7.558830155788367e-4	0.0010665833962155364
rs10977222	Late	chr9:8584958:C:T	0.8697105874849718	0.2601918459638448	8.300511881137659e-4	0.0011164431185155916
rs10977222	Early	chr9:8584958:C:T	0.9081770611046027	0.26961163736377375	7.558830155788367e-4	0.0010665833962155364
rs79994852	Late	chr9:8595731:G:C	0.9555836990815793	0.28852296295146845	9.263654301721308e-4	0.001224506028388449
rs79994852	Early	chr9:8595731:G:C	0.96825624032929	0.2960469384611971	0.0010731302447161929	0.00138662896789171
rs72700332	Late	chr9:8666531:A:C	1.0445479059166647	0.28168636544584014	2.0874208020044645e-4	4.4046493987250166e-4
rs72700332	Early	chr9:8666531:A:C	0.7464245996949566	0.26996883782068865	0.005694816277638659	0.0060082924030132635
rs2810915	Late	chr9:95342210:G:T	0.66778010556908	0.16762671105657037	6.784101494742979e-5	4.0366294879405363e-4
rs2810915	Early	chr9:95342210:G:T	0.449984910018415	0.16074893509963462	0.0051213121110561324	0.005428118827386684
